# Epidemiological and genomic investigation of chikungunya virus in Rio de Janeiro state, Brazil, between 2015 and 2018

**DOI:** 10.1101/2023.04.12.23288482

**Authors:** Filipe Romero Rebello Moreira, Mariane Talon de Menezes, Clarisse Salgado-Benvindo, Charles Whittaker, Victoria Cox, Nilani Chandradeva, Hury Hellen Souza de Paula, André Frederico Martins, Raphael Rangel das Chagas, Rodrigo Decembrino Vargas Brasil, Darlan da Silva Cândido, Alice Laschuk Herlinger, Marisa de Oliveira Ribeiro, Monica Barcellos Arruda, Patricia Alvarez, Marcelo Calado de Paula Tôrres, Ilaria Dorigatti, Oliver Brady, Carolina Moreira Voloch, Amilcar Tanuri, Felipe Iani, William Marciel de Souza, Sergian Vianna Cardozo, Nuno Rodrigues Faria, Renato Santana de Aguiar

## Abstract

Since 2014, Brazil has experienced an unprecedented epidemic caused by chikungunya virus (CHIKV), with several waves of East-Central-South-African (ECSA) lineage transmission reported across the country. In 2018, Rio de Janeiro state, the third most populous state in Brazil, reported 41% of all chikungunya cases in the country. Here we use evolutionary and epidemiological analysis to estimate the timescale of CHIKV-ECSA-American lineage and its epidemiological patterns in Rio de Janeiro. We show that the CHIKV-ECSA outbreak in Rio de Janeiro derived from two distinct clades introduced from the Northeast region in mid-2015 (clade RJ1, *n* = 63/67 genomes from Rio de Janeiro) and mid-2017 (clade RJ2, *n* = 4/67). We detected evidence for positive selection in non-structural proteins linked with viral replication in the RJ1 clade (clade-defining: nsP4-A481D) and the RJ2 clade (nsP1-D351G). Finally, we estimate the CHIKV-ECSA’s basic reproduction number (*R_0_*) to be between 1.2 to 1.6 and show that its instantaneous reproduction number (*R_t_*) displays a strong seasonal pattern with peaks in transmission coinciding with periods of high *Aedes aegypti* transmission potential. Our results highlight the need for continued genomic and epidemiological surveillance of CHIKV in Brazil, particularly during periods of high ecological suitability, and show that selective pressures underline the emergence and evolution of the large urban CHIKV-ECSA outbreak in Rio de Janeiro.
