## Supplementary File S1 for "Epidemiological and genomic investigation of chikungunya virus in Rio de Janeiro state, Brazil, between 2015 and 2018": number_of_chikv_confirmed_cases_RJ.csv

year	variable	value	date
2015	week_1	0	04/01/2015
2015	week_2	0	11/01/2015
2015	week_3	2	18/01/2015
2015	week_4	0	25/01/2015
2015	week_5	0	01/02/2015
2015	week_6	0	08/02/2015
2015	week_7	0	15/02/2015
2015	week_8	0	22/02/2015
2015	week_9	0	01/03/2015
2015	week_10	0	08/03/2015
2015	week_11	0	15/03/2015
2015	week_12	0	22/03/2015
2015	week_13	0	29/03/2015
2015	week_14	0	05/04/2015
2015	week_15	0	12/04/2015
2015	week_16	0	19/04/2015
2015	week_17	0	26/04/2015
2015	week_18	0	03/05/2015
2015	week_19	0	10/05/2015
2015	week_20	0	17/05/2015
2015	week_21	0	24/05/2015
2015	week_22	0	31/05/2015
2015	week_23	0	07/06/2015
2015	week_24	0	14/06/2015
2015	week_25	0	21/06/2015
2015	week_26	0	28/06/2015
2015	week_27	0	05/07/2015
2015	week_28	0	12/07/2015
2015	week_29	0	19/07/2015
2015	week_30	1	26/07/2015
2015	week_31	0	02/08/2015
2015	week_32	1	09/08/2015
2015	week_33	0	16/08/2015
2015	week_34	0	23/08/2015
2015	week_35	0	30/08/2015
2015	week_36	1	06/09/2015
2015	week_37	0	13/09/2015
2015	week_38	0	20/09/2015
2015	week_39	0	27/09/2015
2015	week_40	0	04/10/2015
2015	week_41	0	11/10/2015
2015	week_42	0	18/10/2015
2015	week_43	0	25/10/2015
2015	week_44	4	01/11/2015
2015	week_45	4	08/11/2015
2015	week_46	0	15/11/2015
2015	week_47	2	22/11/2015
2015	week_48	0	29/11/2015
2015	week_49	1	06/12/2015
2015	week_50	0	13/12/2015
2015	week_51	1	20/12/2015
2015	week_52	0	27/12/2015
2016	week_1	25	03/01/2016
2016	week_2	41	10/01/2016
2016	week_3	44	17/01/2016
2016	week_4	54	24/01/2016
2016	week_5	78	31/01/2016
2016	week_6	68	07/02/2016
2016	week_7	101	14/02/2016
2016	week_8	99	21/02/2016
2016	week_9	202	28/02/2016
2016	week_10	210	06/03/2016
2016	week_11	287	13/03/2016
2016	week_12	520	20/03/2016
2016	week_13	1046	27/03/2016
2016	week_14	1254	03/04/2016
2016	week_15	1470	10/04/2016
2016	week_16	1350	17/04/2016
2016	week_17	1402	24/04/2016
2016	week_18	1230	01/05/2016
2016	week_19	1207	08/05/2016
2016	week_20	933	15/05/2016
2016	week_21	694	22/05/2016
2016	week_22	659	29/05/2016
2016	week_23	487	05/06/2016
2016	week_24	394	12/06/2016
2016	week_25	290	19/06/2016
2016	week_26	280	26/06/2016
2016	week_27	267	03/07/2016
2016	week_28	218	10/07/2016
2016	week_29	166	17/07/2016
2016	week_30	133	24/07/2016
2016	week_31	102	31/07/2016
2016	week_32	91	07/08/2016
2016	week_33	91	14/08/2016
2016	week_34	44	21/08/2016
2016	week_35	50	28/08/2016
2016	week_36	54	04/09/2016
2016	week_37	38	11/09/2016
2016	week_38	43	18/09/2016
2016	week_39	27	25/09/2016
2016	week_40	35	02/10/2016
2016	week_41	36	09/10/2016
2016	week_42	42	16/10/2016
2016	week_43	35	23/10/2016
2016	week_44	36	30/10/2016
2016	week_45	42	06/11/2016
2016	week_46	25	13/11/2016
2016	week_47	49	20/11/2016
2016	week_48	41	27/11/2016
2016	week_49	50	04/12/2016
2016	week_50	54	11/12/2016
2016	week_51	33	18/12/2016
2016	week_52	18	25/12/2016
2017	week_1	121	01/01/2017
2017	week_2	126	08/01/2017
2017	week_3	141	15/01/2017
2017	week_4	175	22/01/2017
2017	week_5	137	29/01/2017
2017	week_6	142	05/02/2017
2017	week_7	122	12/02/2017
2017	week_8	90	19/02/2017
2017	week_9	111	26/02/2017
2017	week_10	127	05/03/2017
2017	week_11	101	12/03/2017
2017	week_12	89	19/03/2017
2017	week_13	110	26/03/2017
2017	week_14	118	02/04/2017
2017	week_15	111	09/04/2017
2017	week_16	98	16/04/2017
2017	week_17	106	23/04/2017
2017	week_18	135	30/04/2017
2017	week_19	96	07/05/2017
2017	week_20	119	14/05/2017
2017	week_21	93	21/05/2017
2017	week_22	97	28/05/2017
2017	week_23	90	04/06/2017
2017	week_24	80	11/06/2017
2017	week_25	83	18/06/2017
2017	week_26	81	25/06/2017
2017	week_27	58	02/07/2017
2017	week_28	87	09/07/2017
2017	week_29	52	16/07/2017
2017	week_30	71	23/07/2017
2017	week_31	56	30/07/2017
2017	week_32	67	06/08/2017
2017	week_33	39	13/08/2017
2017	week_34	27	20/08/2017
2017	week_35	30	27/08/2017
2017	week_36	25	03/09/2017
2017	week_37	37	10/09/2017
2017	week_38	24	17/09/2017
2017	week_39	29	24/09/2017
2017	week_40	26	01/10/2017
2017	week_41	22	08/10/2017
2017	week_42	33	15/10/2017
2017	week_43	20	22/10/2017
2017	week_44	26	29/10/2017
2017	week_45	21	05/11/2017
2017	week_46	26	12/11/2017
2017	week_47	41	19/11/2017
2017	week_48	18	26/11/2017
2017	week_49	39	03/12/2017
2017	week_50	60	10/12/2017
2017	week_51	33	17/12/2017
2017	week_52	14	24/12/2017
2018	week_1	109	31/12/2017
2018	week_2	112	07/01/2018
2018	week_3	232	14/01/2018
2018	week_4	172	21/01/2018
2018	week_5	175	28/01/2018
2018	week_6	195	04/02/2018
2018	week_7	224	11/02/2018
2018	week_8	354	18/02/2018
2018	week_9	560	25/02/2018
2018	week_10	713	04/03/2018
2018	week_11	891	11/03/2018
2018	week_12	1085	18/03/2018
2018	week_13	1039	25/03/2018
2018	week_14	1159	01/04/2018
2018	week_15	1136	04/04/2018
2018	week_16	1139	15/04/2018
2018	week_17	988	22/04/2018
2018	week_18	1314	29/04/2018
2018	week_19	1213	06/05/2018
2018	week_20	1237	13/05/2018
2018	week_21	981	20/05/2018
2018	week_22	916	27/05/2018
2018	week_23	1036	03/06/2018
2018	week_24	985	10/06/2018
2018	week_25	766	17/06/2018
2018	week_26	873	24/06/2018
2018	week_27	879	01/07/2018
2018	week_28	787	08/07/2018
2018	week_29	686	15/07/2018
2018	week_30	535	22/07/2018
2018	week_31	442	29/07/2018
2018	week_32	383	05/08/2018
2018	week_33	381	12/08/2018
2018	week_34	309	19/08/2018
2018	week_35	218	26/08/2018
2018	week_36	153	02/09/2018
2018	week_37	154	09/09/2018
2018	week_38	138	16/09/2018
2018	week_39	97	23/09/2018
2018	week_40	114	30/09/2018
2018	week_41	87	07/10/2018
2018	week_42	67	14/10/2018
2018	week_43	61	21/10/2018
2018	week_44	4	28/10/2018
2018	week_45	0	04/11/2018
2018	week_46	0	11/11/2018
2018	week_47	0	18/11/2018
2018	week_48	0	25/11/2018
2018	week_49	0	02/12/2018
2018	week_50	0	09/12/2018
2018	week_51	0	16/12/2018
2018	week_52	0	23/12/2018
