## Supplementary File S2 for "Epidemiological and genomic investigation of chikungunya virus in Rio de Janeiro state, Brazil, between 2015 and 2018": skygrid_data.tsv

Time	Mean	Median	Upper	Lower
2018.43	220.0233536369227	160.67193850860238	31306.804872675897	3.1263602493011993
2018.344705882353	221.5886080886699	160.52972542834456	14179.129401218728	6.884094143087046
2018.259411764706	200.79318804008793	147.54415921078945	5534.778113485332	15.40676371817408
2018.1741176470591	127.91462029846753	98.1672253508897	2281.028743000847	14.759004492122706
2018.0888235294121	66.08832062547165	54.206292017097	711.889070697194	8.383764159640712
2018.0035294117652	32.935107996595136	28.979542390218676	246.17794232028064	5.819571430988157
2017.9182352941182	19.548822267386413	17.69343608657905	102.7943964788396	4.079590226693486
2017.8329411764712	13.899540378326146	12.555263911377367	74.08186893340434	2.960033262460155
2017.7476470588242	10.025319631695451	9.135382822661404	54.85110207928719	2.044468206637378
2017.6623529411772	7.110489456990341	6.457325508625416	39.34429686510071	1.4979050395952302
2017.5770588235303	5.094334281627309	4.6777685025203946	27.134808435389342	1.005543431752805
2017.4917647058833	3.3918000336162883	3.1000738341523197	17.125042690358573	0.7651505976249362
2017.4064705882363	2.9150661152798687	2.6586779561438023	14.679999485758003	0.650425038472391
2017.3211764705893	2.825779305697676	2.565324303172648	16.31951005270905	0.6098784363404286
2017.2358823529423	2.579756201649973	2.3473261486165202	15.228700594114315	0.4220181659717929
2017.1505882352953	2.122617915847563	1.9385980539355374	14.366674298433333	0.37528482513561784
2017.0652941176484	1.9753912160409703	1.8057021342765918	14.0981656047149	0.3497759928283039
2016.9800000000014	2.186155049000358	1.97610361947698	17.022340147862778	0.346545490761952
2016.8947058823544	2.767693460112084	2.4406183411371383	28.876833314581674	0.3551694337569116
2016.8094117647074	3.8349502421962613	3.2515393077220884	55.48621412747538	0.36514196704612417
2016.7241176470604	5.269637401262157	4.3036439066546865	95.22305144357642	0.3850714375338421
2016.6388235294135	7.209409617222814	5.867488410212771	168.5367375920272	0.47360676573360155
2016.5535294117665	9.86308502019443	7.883876274400405	291.25566340240545	0.5108337414670151
2016.4682352941195	13.946803580797667	11.371046572493325	385.09799158902536	0.5937437681468506
2016.3829411764725	21.241041791392323	16.926610602156078	532.0344417966597	1.2095973580911705
2016.2976470588255	30.399690702872306	23.579825240437575	618.6425100913413	1.999185289967823
2016.2123529411786	34.91347675365217	27.226290610842675	656.4742485425587	2.9730026300090846
2016.1270588235316	31.748861732144988	25.704701124252033	549.2254192420528	2.995221536377334
2016.0417647058846	23.705101972125906	19.469785977059928	381.2929748479323	2.3944229013705387
2015.9564705882376	15.261744273372402	12.838559014289295	251.73385608094227	1.6013731077144553
2015.8711764705906	7.964821258044905	6.992275854601713	125.39791707731005	0.6867797833142013
2015.7858823529436	3.2278893491123366	3.0499403630310726	56.52169469730742	0.19695774587777715
2015.7005882352967	1.067202051927861	1.0380504201424865	16.605341630076193	0.06556304505461386
2015.6152941176497	0.31560636724737273	0.3222124975440107	4.459931694667146	0.022267722635716056
2015.5300000000027	0.11162803178370245	0.12773812292025252	1.124220581237259	0.00893049613160123
2015.5300000000027	0.11162803178370245	0.12773812292025252	1.124220581237259	0.00893049613160123
2015.4447058823557	0.11162803178370245	0.12773812292025252	1.124220581237259	0.00893049613160123
2015.3594117647087	0.11162803178370245	0.12773812292025252	1.124220581237259	0.00893049613160123
2015.2741176470618	0.11162803178370245	0.12773812292025252	1.124220581237259	0.00893049613160123
