## Supplementary File S3 for "Epidemiological and genomic investigation of chikungunya virus in Rio de Janeiro state, Brazil, between 2015 and 2018"

### Sheet: Symptoms - CHIKV+
ID	RT-qPCR Ct (CHIKV)	Symptom onset (days)	Fever <38.5C	Fever >38.5C	Exanthema	Prurience	Myalgia	Arthralgia +	Arthralgia ++/+++	Arthritis	Conjunctivitis	Headache	Dyscrasia	Neurologic
66	14.73	2	0	1	0	0	1	0	1	1	0	1	1	0
174	14.76	2	0	1	0	0	1	0	1	1	0	0	0	0
37	15.49	3	0	1	0	0	1	1	0	0	0	1	0	0
60	15.58	2	1	0	0	0	1	0	1	0	0	1	0	0
79	17.08	2	0	1	1	0	1	0	1	1	1	1	0	0
91	17.71	2	0	1	0	0	1	0	1	1	1	1	0	0
106	17.84	2	0	1	1	0	1	0	1	1	1	1	0	0
147	18.05	N/I	0	1	1	1	0	1	0	0	1	0	1	0
120	18.07	4	0	1	0	0	1	0	1	1	0	1	0	0
164	18.1	1	0	1	0	0	1	0	1	1	0	1	0	0
130	18.47	2	1	0	0	0	0	0	1	1	0	1	0	0
181	18.75	3	0	1	0	0	0	0	1	1	0	1	0	0
71	18.78	1	1	0	0	0	0	1	0	0	1	1	0	0
165	18.83	2	1	0	0	0	1	0	1	0	1	1	0	0
78	18.86	1	0	1	0	0	1	0	1	1	0	1	0	0
57	18.97	3	0	1	0	0	1	0	1	1	0	1	0	0
92	19.19	1	0	1	0	0	1	0	1	1	0	1	0	0
81	19.32	1	1	0	1	0	1	0	1	1	0	1	0	1
97	19.35	2	0	1	1	0	0	0	1	1	0	1	0	0
53	19.45	N/I	1	0	0	0	1	0	1	1	1	1	0	0
148	19.57	2	1	0	1	1	0	1	0	0	1	1	0	0
107	19.57	1	0	1	0	0	0	0	1	1	1	1	0	0
116	19.62	1	1	0	0	0	1	0	1	1	1	0	0	0
154	19.72	1	0	1	1	0	1	0	1	0	0	1	0	0
83	19.84	2	1	0	0	0	1	0	1	1	0	1	0	0
99	19.91	3	0	1	0	0	1	0	0	0	0	0	0	0
135	20.01	2	0	1	0	0	1	0	1	0	0	1	0	0
114	20.04	1	0	1	0	0	1	0	1	1	1	0	0	0
89	20.08	1	0	1	0	0	1	0	1	1	0	1	0	0
158	20.22	1	1	0	1	1	1	1	0	0	1	1	0	0
46	20.31	1	0	1	1	0	1	0	1	1	1	0	0	0
110	20.46	1	0	1	0	0	1	0	1	1	0	1	0	0
157	21.03	1	0	1	0	0	1	0	1	1	0	1	0	0
153	21.72	N/I	0	1	0	0	1	0	1	1	0	1	0	0
128	21.72	4	0	1	0	0	1	0	1	1	1	1	0	0
50	21.74	1	0	1	1	0	1	0	1	1	0	1	0	0
163	21.74	N/I	1	0	0	0	1	0	1	0	0	1	0	0
168	21.8	2	1	0	0	0	0	0	1	0	0	1	0	0
76	21.84	2	1	0	1	0	1	0	1	1	0	1	0	0
166	22.01	N/I	1	0	1	0	0	0	1	1	0	1	0	0
85	22.05	1	0	1	0	0	1	0	1	1	1	1	0	0
43	22.2	7	1	0	0	0	1	0	1	1	0	1	0	0
134	22.77	1	1	0	0	0	1	0	1	1	1	1	1	0
121	22.82	2	0	1	0	0	0	1	0	0	0	1	0	0
126	23.02	3	0	1	0	0	0	0	1	1	0	1	0	0
143	23.22	5	1	0	1	0	0	1	0	0	0	1	0	0
117	23.45	1	0	1	1	0	1	0	1	1	1	0	0	0
10	23.55	N/I	1	0	0	0	0	1	0	0	0	1	0	0
176	23.66	1	0	1	1	1	0	1	0	0	0	1	0	0
149	23.77	N/I	0	1	0	0	1	0	1	1	0	1	0	0
170	24.08	3	0	1	0	0	0	1	0	0	0	1	0	0
111	24.19	N/I	1	0	0	0	1	0	1	1	1	0	0	0
159	24.37	2	1	0	0	0	1	0	1	0	0	1	0	0
119	24.57	1	0	1	0	0	1	0	1	1	0	1	0	0
132	24.72	2	0	1	0	0	1	0	1	1	0	1	0	0
161	24.73	1	1	0	0	0	0	1	0	0	0	1	0	0
155	24.84	N/I	1	0	1	1	1	0	1	1	0	1	0	0
152	24.85	N/I	0	1	0	0	1	1	0	0	0	1	0	0
101	24.94	2	0	1	0	0	1	0	1	1	1	1	0	0
96	24.97	1	1	0	0	0	1	0	1	1	0	1	0	0
118	25.14	3	0	1	0	0	1	0	1	1	0	1	0	0
187	25.22	3	0	1	0	0	1	0	1	1	0	1	0	0
115	25.23	1	0	1	0	0	1	0	1	1	1	1	0	0
72	25.41	N/I	0	1	1	0	0	0	1	1	1	1	0	0
49	25.53	4	0	1	0	0	1	0	1	0	1	1	0	0
87	25.57	3	0	1	1	0	1	0	0	0	0	1	0	0
150	25.62	N/I	0	1	1	1	1	1	0	0	1	1	0	0
112	25.95	2	0	1	0	0	0	1	0	0	0	1	0	0
136	26.36	2	0	1	1	0	0	1	0	0	0	1	0	0
93	26.7	2	1	0	1	0	1	1	0	0	0	1	0	0
54	27.3	4	0	1	0	0	1	0	1	1	0	0	0	1
184	27.61	6	1	0	0	0	0	0	1	1	1	1	0	0
185	27.66	4	0	1	1	0	0	0	1	1	1	0	0	0
4	27.74	3	0	1	0	0	1	1	0	0	0	0	0	0
104	27.78	3	0	1	0	0	1	0	1	1	1	1	0	0
90	29.12	3	0	1	1	1	0	0	1	1	0	0	0	0
145	30.09	2	0	1	0	0	0	1	0	0	1	1	0	0
82	30.13	3	0	1	0	0	0	0	1	1	1	1	0	0
129	30.22	1	1	0	0	0	1	1	0	0	0	1	0	0
7	30.66	2	0	1	0	0	1	1	0	0	0	0	0	0
52	30.68	N/I	1	0	0	0	1	0	1	1	0	1	0	0
65	31.47	4	0	1	1	1	1	0	1	1	0	1	0	0
133	32.0	N/I	1	0	0	0	1	0	1	0	0	1	0	0
94	32.01	1	1	0	1	0	1	0	1	1	1	1	0	0
125	32.27	3	1	0	0	0	1	0	1	1	0	1	0	0
171	33.02	5	0	1	1	1	0	1	0	0	0	0	0	0
124	33.1	3	0	1	1	1	1	1	0	0	0	0	0	0
