## Supplementary File S4 for "Epidemiological and genomic investigation of chikungunya virus in Rio de Janeiro state, Brazil, between 2015 and 2018": FEL_results_pvalue0.01_diversifying.tsv

partition	codon	alpha	beta	alpha=beta	LRT	p-value	Total branch length	p-asmp	class
1	531	0.000	52.540	32.828	8.535	0.0035	4.113	0.0000	Diversifying
1	2,343	0.000	42.370	26.860	8.086	0.0045	3.366	0.0000	Diversifying
